# Wastewater Surveillance of U.S. Coast Guard Installations and Seagoing Military Vessels to Mitigate the Risk of COVID-19 Outbreaks

**DOI:** 10.1101/2022.02.05.22269021

**Authors:** Gregory J. Hall, Eric J. Page, Min Rhee, Clara Hay, Amelia Krause, Emma Langenbacher, Allison Ruth, Steve Grenier, Alexander P. Duran, Ibrahim Kamara, John K. Iskander, Dana L. Thomas, Edward Bock, Nicholas Porta, Jessica Pharo, Beth A. Osterink, Sharon Zelmanowitz, Corinna M. Fleischmann, Dilhara Liyanage, Joshua P. Gray

## Abstract

Military training centers may be high risk environments for the spread of disease such as COVID-19. Individuals arrive after traveling from many parts of the country, live in communal settings, and undergo high-interaction training. A pilot study of wastewater testing was initiated in February, 2021 to determine its feasibility as a sentinel surveillance tool in the U.S. Coast Guard for SARS-CoV-2. Wastewater was analyzed for the presence of two viral genes, N and E, and quantified relative to levels of a fecal indicator virus, Pepper Mild Mottle Virus (PMMoV). A stability control, Bovine Syncytial Respiratory Virus vaccine, was added to samples to assess sample stability and degradation. Wastewater data was validated by comparison with concomitant screening and surveillance programs that identified asymptomatic individuals infected with SARS-CoV-2 by diagnostic testing at on site medical clinics using PCR. Elevated levels of SARS-CoV-2 in wastewater were frequently associated with diagnosed cases, and in several instances, led to screenings of asymptomatic individuals that identified infected personnel, mitigating the risk of spread of disease. Wastewater screening also successfully indicated the presence of breakthrough cases in vaccinated individuals. A method for assessing blackwater from Coast Guard vessels was also developed, allowing detection of SARS-CoV-2 virus in shipboard populations. In one instance, virus was detected in the blackwater four weeks following the diagnosis of a single person on a Coast Guard cutter. These data show that wastewater testing is an effective tool for measuring the presence and prevalence of SARS-CoV-2 in military populations so that mitigation can occur and suggest other diseases may be assessed similarly. As a result, the Coast Guard has established three laboratories with wastewater testing capability at strategic locations and is actively continuing its wastewater testing program.
