## Supplementary data for "Wastewater Surveillance of U.S. Coast Guard Installations and Seagoing Military Vessels to Mitigate the Risk of COVID-19 Outbreaks"

### Sheet: Data
	Training Center A							Training Center B														Training Center C
	Days	Building A-1		Building A-2				Days	Building B-E		Building B-W		Building C-E		Building C-W		Building D-N		Building D-S			Days	Building E		Building F		Building G		Building H		Building I
		N	E	N	E	Diagnosed Cases of COVID-19			N	E	N	E	N	E	N	E	N	E	N	E			E	N	E	N	E	N	E	N	E	N
	1	0	0	0	0	0		1	0	0	0	0	0	0	0	0	0	0	0	0		1	0	0	0	0	0	0	0	0	0	0
	8	0	0	0	0	3		4	0	0	0	0	0	0	0	0	0	0	0	0		4	0	0	0	0	0.00249	0.00734	0	0	0	0
	15	0	0	0	0	2		11	0	0	0	0			0	0	0	0	0	0		9	0	0	0	0	0.000416326	0.00390625	0.00128858	0.00929068	0	0
	22	0	0	0	0	5		18	0	0.00127084	0	0	0	0	0	0	0	0	0	0		11	0	0	0	0.000484908	0.00298097	0.00504825	0.000700173	0.00310756	0.00759887	0.00445611
	29	0	0	5.13e-05	0.00072	8		22	0	0	0.0151977	0.00140035	0	0	0	0	0	0	0	0		16	0	0	0.0010394	0	0.002259	0.003401	0	0	0.007442	0.008549
	36	0.000204	0	0.002668	0.002355	8		25	0.000776891	0	0	0.000402144	0	0	0	0	0	0	0	0		22	0.062935	0.0902456	0.002275	0	0	0	0.010598	0.0135084	0.012869	0.0151977
	43	0	0	0	0	2		29	0.0460709	0.00866851	0.0142786	0.00317286										26	0.007546	0.008373	0	0	0	0	0.002228	0.003826	0	0
	50	0.003331	0	0	0	1		31	0.348686	0.332171	0.00186062	0.00125335	0	0	0	0	0	0	0	0		30	0	0	0.00233883	0	0	0	0.00114535	0.00860863	0.00634572	0.042101
	57	0	0	0	0	0		32	0.790041	0.450625	0.000274672	0	0	0	0	0	0	0	0	0		32	0.04181	0.110338	0	0	0	0	0.001391	0.001712	0.001654	0.000799
	65	0	0	0	0	0		36	0.129408	0.0591286	0	0	0	0	0	0	0	0	0	0		36	0.005299	0.010598	0	0	0	0	0.002507	0.003285	0	0
	72	0	0	0	0	0		38	0.444421	0.00579892	0	0	0	0	0	0	0	0	0	0		39	0.00843147	0.00155378	0.0079767	0.013674	0.0004951	0.0011775	0	0	0.0017121	0.00560139
	79	0	0	0	0	0		39	0.00116134	0.00230663	0	0	0	0	0	0	0	0	0	0.0145786
	113	0	0	0	0	1		44	0	0	0	0	0.00110633	0.00151129	0	0	0	0	0.309927	0.188156		Delta Delta Cq values are shown relative to PMMoV
	114	0	0	0	0	0		45	0.00552427	0	0	0	0.000298496	5.5008e-05	0	0	0	0.000235824	1.49485	0.742262
	115	0	0	0	0	1		46	0.00567958	0.00157547	0	0	0.00225916	0.00377319	0	0	0	0	5.1337	11.5514
	120	0	0	0	0	0		50	0.00103224	0	0	0	0.00053804	0	0	0	0	0	0.493116	3.18215
	121	0	0	0	0	0		52	0	0	0	0	0.00484261	0.00187356	0	0	0.31864	0	0.291183	0.233258
	122	0	0	0	0	0		53	0.00340059	0			0.00571908	0.0016653	0	0	0.108819	0.0865693	0.0306069	1.95884
	123	0	0	0	0	0		58	0	0.00467765	0	0	0	0.0024213	0	0	0.0902456	0.0500669	0.00885066	0.00312918
	126	0	0	0	0	0		60	0	0	0	0	0.000898621	0.00216713	0	0	0	0.000588773	0.107321	0.0384733
	127	0	0	0	0	0		64	0	0	0	0	0.000568718	0.000512557	0.00296038	0	0	0	0.0235195	0.0116785
	128	0	0	0	0	0		67	0.000766195	0	0	0	0.000622344	0	0.0162885	0.00587987	0	0	0.00207885	0.000516122
	130	0	0	0	0	0		71	0	0	0.0016538	0	0	0	0.000771525	0.000399366	0	0	0.000745244	0
	140	0	0	0	0	0		74	0	0.00160858	0	0	0	0	0	0	0	0	0.0177013	0.0103087
	143	0	0	0	0	0		79	0	0	0	0	0.0150928	0.00891222	0	0	0	0	0.00421574	0
	148	0	0	0	0	0		80	0	0	0	0	0.00891222	0.00247218	0	0	0	0	0	0
	155	0	0	0	0	1		85	0	0	0	0	0.00427459	0.000809882	0	0	0	0	0	0
	165	0	0.000596992	0	0	2		88	0	0	0	0	0	0	0	0			0.00401607	0
	169	0	0	0	0	1		92	0	0	0	0	0	0	0	0	0	0	0.0016653	0.000468391
	172	0.00146997	0.00116134	0	0	0		94	0	0	0	0	0	0	0	0	0	0	0.010972	0
	174	0	0	0	0	0		99					0.0132	0.0310341	0	0	0	0	0	0
	179	0	0	0	0.0253829	0		102	0	0	0	0	0.0688691	0.19751	0	0	0	0	0	0
	183	0	0	0	0	1		106	0	0	0	0	0.000340514	0.00349619	0	0	0	0	0.00302259	0
	193	0	0	0	0	1		109	0	0	0	0	0	0	0.000109	0.000580668	0	0	0	0
	196	0	0	0	0	0		114	0	0	0	0	0.000230971	0	0	0	0	0	0.000471649	0
	198	0	0	0	0	0		116	0	0	0.00085606	0	0	0	0	0	0	0	0	0
	200	0	0	0	0	1		121	0	0	0	0	0	0.000165601	0	0	0	0.00647906	0.0310341	0
	203	0	0	0	0	0		123	0	0	0	0	0	0	0	0	0	0	0	0
	204	0	0	0	0	0
	207	0	0	0	0	0
	210	0	0	0	0	1		Delta Delta Cq values are shown relative to PMMoV
	212	0	0	0	0	0
	214	0	0	0	0	0
	218	0	0	0	0	0
	221	0.000564789	0.000990194	0	0	1
	226	0.000963	0.00085	0	0	1
	228	0	0	0	0	2
	231	0	0.004518	0	0	0
	233	0	0	0	0	0
	235	0.001654	0.001576	0	0	0
	238	0	0	0	0	1
	240	0	0	0	0	0
	242	0	0	0	0	0
	245	0	0	0	0	0
	247	0	0	0	0	1
	249					0
	252	0.000833	0.002489	0	0	0
	254	0	0	0	0	0
	256	0	0	0	0	0
	259	0	0	0	0	2
	266	0.007599	0	0	0	0
	268	0.001532	0.004275	0	0	1
	269	0.018326	0.002981	0	0	1
	270	0.007494	0.000676	0	0	1
	273	0.001724	0.000402	0	0	0
	274	0.005084	0.003331	0	0	1
	Delta Delta Cq values are shown relative to PMMoV
